# Human in vivo immunology of tuberculosis is not affected by sex dimorphism

**DOI:** 10.64898/2026.07.20.26358462

**Authors:** Jana Jiang, James Greenan-Barrett, Rishi K Gupta, Mahdad Noursadeghi, Carolin T Turner

## Abstract

Males incur greater risk of tuberculosis (TB) than females, but the contribution of sex-associated immune differences remains unclear. We addressed this using sex-stratified transcriptomic analyses across four independent studies spanning active pulmonary TB, subclinical TB and latent infection, in peripheral blood, bronchoalveolar lavage (BAL) and by using the tuberculin skin test (TST) as a standardised in vivo antigenic challenge. In blood of active TB patients, expression of TNF- and type I interferon-regulated signatures, genome-wide gene expression, and performance of leading host-response biomarkers of TB were comparable between sexes. Similarly, blood transcriptomic biomarkers showed no meaningful sex-related differences for predicting asymptomatic or incident TB. In the TST of people with latent infection, bulk and single-cell RNA sequencing identified only limited differences, largely restricted to sex chromosome-linked transcripts, with no consistent evidence of dimorphism in immune-regulated pathways. Single-cell RNA sequencing of BAL samples identified reduced abundance of B cells in male TB patients, with gene expression differences again largely restricted to sex chromosome-linked transcripts. These findings suggest that canonical immune responses associated with TB are broadly similar between the sexes, and that increased TB risk among males more likely reflects differential exposure rather than intrinsic immunological susceptibility.
