## Supplementary Tables for "Human in vivo immunology of tuberculosis is not affected by sex dimorphism"

### Sheet: Supplementary Table 1
Supplementary Table 1: Constituent genes of transcriptional modules
STAT1_Blood	TNF_Blood	IFNA_KC	IFNG_KC	TNF_KC	IFNA2_TST	IFNG_TST	TNF_TST	IFN1_MDM	IFN2_MDM	TNF_MDM
ACOD1	KCNJ2-AS1	BST2	CDK18	INHBA	ADGRE1	ACE2	ABCD2	IFIT2	CXCL9	EBI3
APOBEC3B	ATP6AP1	CMPK2	SLC2A14	SQSTM1	ALOX5	ACOD1	ACKR2	IFIT1	UBD	SLC2A6
BATF2	NDUFV2	RGCC	HLA-DRB4	NFKB2	ANXA1	ACTB	ACOD1	OASL	CIITA	LAD1
BIRC5	CCL16	MX2	DYRK4	NRCAM	APOL6	ADA2	ACP5	APOBEC3A	RARRES3	LOC440896
CCL2	ANP32A	PLAC8	ZC3HAV1	TMEFF1	ATF5	ADAMTS8	ACSL5	USP18	P2RY14	IL8
CCNE1	LIMK2	IFI44L	NMI	CD83	B2M	ADAMTS9	ACTB	USP41	IFIT2	PLEKHG3
CFB	PTAFR	IFIT3	IFI35	IGFBP3	BAX	ADCY7	ADAM8	HBG1	CCL2	SLC7A11
CMPK2	PLEKHM3	IFIT1	CARHSP1	SEMA3C	BCL2L14	ADM	ADAMTS4	HESX1	CXCL11	NFKBIA
CXCL10	PI4K2B	HERC5	CCDC109B	CSF2	BST2	ADORA2A	ADAMTS8	APOBEC3B	SOCS3	BIRC3
CXCL11	INSIG1		CXCL10	MMP9	C1R	AGER	ADM	IFI44	CCL13	MARCKS
DDX60	PTGES		BBOX1		C1S	AIF1	ADORA2A	IGF2	FCGR1B	LOC389634
EIF2AK2	PDLIM5		APOL2		CCL2	AIM2	ADRB3	ADM	BATF	ZNF205
EPSTI1	RASGEF1B		PLSCR4		CCL3	ALDH1A3	AGER	AMOTL2	APOL3	KCTD19
HERC6	VAV1		BLNK		CCL5	ALOX5AP	AKR1B10	PDGFRL	JAK3	SGPP2
IFI27	ZHX2		HLA-DQB1		CCL8	ALPL	AKT3	CD69	LIMK2	MSC
IFI44	MTF1		C18orf25		CD274	ANGPTL4	ALDH1A3	DHRS2	CBR3	NKG7
IFI44L	DMXL2		HLA-F		CD28	APOBEC3G	ALOX5	NT5C3	FPR1
IFI6	FAS		STEAP4		CD69	APOL1	ALOX5AP	PMEL	CCL18
IFIH1	ANP32D		HSD17B2		CD86	APOL6	ANGPTL4	MX2	APOL6
IFIT1	ECE1		STAT2		CDKN1A	AREG	ANKRD55	ZC3HAV1	PDE4B
IFIT3	CCL19		IDO1		CDKN2A	ATF3	ANPEP	KRT19	ICAM1
IFITM3	IL36G		CCL5		CEACAM1	ATG3	ANXA1	MMP7	LOC100131733
IGF1	IGSF6		OAS3		CIITA	B2M	APOBEC3B	GMPR	TBX21
IL10	ZC3H12C		BPGM		CISH	BAK1	APOL1	LAMP3	PSTPIP2
IL21	TNFAIP3		C1S		CMPK2	BATF2	ARHGAP22	IFITM1
IRF7	WTAP		SLC12A7		CNP	BAX	ARHGDIB	OAS1
ISG15	DNAJB9		C1R		CXCL10	BCL2A1	ATF3	KRT18
LY6E	BAZ1A		PLA2G3		CXCL11	BCL2L11	B2M	NEXN
MX1	BCL2A1		BTN3A2		CXCL9	BCL3	B4GALT1	TDRD7
OAS1	PIM2		MAN1A1		CXCR3	BID	BAX	NEURL3
OAS2	AK2		CTSS		DDX58	BIRC3	BCL2A1	AHSG
OAS3	AZIN1		OAS1		DDX60	BRCA2	BCL2L11	TM4SF1
OASL	IL4I1		RSAD2		DPP4	BST2	BCL3	CH25H
RSAD2	NFKB1		MX1		EIF2AK2	BTN3A1	BHLHE40	HSH2D
RTP4	HIF1A		ERAP2		EPB41L3	BTN3A2	BID	PNPT1
SAMD9L	TTL		GABARAPL1		FAS	BUB1	BIRC3	APOL6
SERPING1	ALCAM		TMEM158		GAB3	C15orf48	BLVRA	SAMD9
STAT1	TRIP10		HLA-DMA		GBP1	C1QA	BST2	PFKFB3
USP18	C3		C19orf66		GBP2	C1QB	BTN3A3	DHX58
XAF1	KCNJ2		CAPN3		GBP4	C1QC	C15orf48	KIAA0226
ZBP1	XBP1		SP140L		H2AC16	C1R	C2CD4A	TNFAIP6
	NBN		HCP5		HBEGF	C2	C3	CSRNP1
	SLC15A3		C16orf7		HERC5	C3	C3AR1	IGLL1
	VILL		PML		HERC6	C4A/C4B	C4A/C4B	SRGAP2
	NFKB2		HLA-DPA1		HIF1A	C5AR1	C5AR1	GAGE7
	MIR155HG		GOLGA6L4		HLA-A	CALCA	CA2	TLR3
	RHOV		HLA-DRB1		HLA-B	CALHM6	CALCA	FKBP10
	IVNS1ABP		MARCKSL1		HLA-C	CAMK4	CALHM6	NCOA7
	PLK3		IRF1		HLA-DRB1	CARD6	CALR	POU5F1
	CFLAR		GOLM1		HLA-E	CASP1	CARD16	IGFBP3
	CD82		IL32		HSH2D	CASP10	CARD6	DCP1A
	UPB1		RHOF		HSPA6	CASP3	CARD8	NFE2L3
	SLC39A8		PARP12		IDO1	CASP4	CASP1	TIPARP
	AQP9		SSPN		IFI16	CASP5	CASP10	CCL3L3
	SLC7A5		FAP		IFI27	CASP7	CASP3	FAM59A
	MCTP1		GABBR1		IFI35	CASP8	CASP4	TXNIP
	SERPINB9		SPSB1		IFI44	CCL1	CASP7	DDIT4
	TNIP1		TRIM22		IFI44L	CCL11	CASP8	DLK1
	CCL4L2		WARS		IFI6	CCL13	CBR3	ZNFX1
	IRAK3		CCRL1		IFIH1	CCL17	CCL1	PRICKLE1
	SAMSN1		RARRES1		IFIT1	CCL18	CCL11	LAG3
	BATF3		HLA-DMB		IFIT2	CCL19	CCL13	TRANK1
	TCFL5		CFH		IFIT3	CCL2	CCL17	TRIL
	PLEKHF2		IRF7		IFIT5	CCL20	CCL18	IFI16
	ADORA2A		BST2		IFITM1	CCL22	CCL19	SLC25A28
	SOD2		LMO2		IFITM2	CCL25	CCL2	ZNF107
	MAFF		TMEM149		IFITM3	CCL26	CCL20	MAGEA12
	CLEC4E		DDX60		IFNAR2	CCL3	CCL22	ENPP2
	RILPL2		SCNN1A		IFNB1	CCL3L3	CCL25	NTNG2
	SH2D3A		HIST1H4H		IL10	CCL4	CCL26	MIR155HG
	IRAK2		JHDM1D		IL10RB	CCL5	CCL3	GTF2B
	GCH1		SLC25A28		IL12RB2	CCL7	CCL3L3	IRF9
	EMR1		CFB		IL13	CCL8	CCL4	CCNA1
	ACSL1		DDX58		IL1B	CCNA1	CCL5	HBA2
	SLC43A3		SP100		IL2	CCND2	CCL7	CCR1
	RAB21		SP110		IL2RA	CCND3	CCN1	MASTL
	CCM2L		JAK2		IL2RB	CCR1	CCND2	CNP
	RNF144B		SH3BP2		IL4	CCR2	CCND3	AMBP
	PDE4DIP		PDGFRA		IL5	CCR3	CCR1	MZB1
	CD83		HLA-DRB1		IL6	CCR4	CCR2	NNMT
	MAP3K8		ACP5		IRF1	CCR5	CCR3	CXorf21
	PIK3AP1		ETV7		IRF5	CCR6	CCR4	AGT
	ANKRD33B		LGMN		IRF7	CCR7	CCR5	NR4A3
	IRG1		HERC6		IRF9	CCRL2	CCR6	BLZF1
	IL1RN		CASP1		ISG15	CD14	CCR7	ALB
	TNFAIP6		APOBEC3G		ISG20	CD163	CCR8	LYSMD2
	NCR3LG1		ATP9A		KCNK17	CD1D	CCRL2	DSP
	CLEC4D		XAF1		LAMP3	CD2	CD14	PIM3
	PI3		LAP3		LGALS3BP	CD209	CD163	ASGR1
	DRAM1		ARHGAP25		LILRB2	CD274	CD1B	RNF138
	SLAMF7		IFIH1		LILRB4	CD38	CD1C	IER2
	TRAF1		INPP1		LY6E	CD4	CD209	PTGER2
	FMNL3		SECTM1		LYN	CD40	CD247	RIPK2
	CCL3L3		IL12RB2		MMP9	CD40LG	CD274	FAM72D
	KRTAP5-11		TRIM21		MT1F	CD63	CD28	HSPA1A
	FSCN1		RAB27A		MT1G	CD68	CD38	ITIH4
	CLIC4		SAMHD1		MT1M	CD72	CD3E	APOA1
	MFSD2A		ATF3		MT2A	CD74	CD4	AEBP1
	GPR84		APOBEC3A		MX1	CD80	CD40	CDKN2D
	SGPP2		APOL6		MX2	CD83	CD40LG	PPM1K
	EBI3		ITPKC		OAS1	CD86	CD47	GIMAP7
	CCL20		CPM		OAS2	CDC25A	CD5	GIMAP4
	ORM2		TAP2		OAS3	CDC25B	CD69	LOC645722
	ORM1		LY75		OASL	CDKN1A	CD74	SP140L
			AIM2		OGFR	CDKN2A	CD80	SOD3
			SLFN12		PARP12	CDX1	CD83	FTSJD2
			TAPBPL		PARP4	CEACAM1	CD86	RPS6KA5
			BTN2A2		PARP9	CFB	CDC42EP2
			SLC27A3		PHF11	CFLAR	CDH3
			GBP2		PLAAT4	CFP	CDKN1A
			SERPINB9		PLSCR1	CGAS	CDKN2A
			APOBEC3F		PLSCR2	CH25H	CDX1
			PCYT1A		PMAIP1	CHI3L2	CFB
			CASP10		PML	CHST11	CFL1
			PDCD1LG2		PSME1	CIITA	CFLAR
			CBR3		PTAFR	CISH	CH25H
			SEPX1		RB1	CLEC10A	CHI3L1
			USP18		REC8	CLEC2D	CHI3L2
			HLA-E		RIPOR2	CLEC4E	CHST11
			IL15		RSAD2	CLEC5A	CHST2
			GABARAPL1		SAMD9	CLEC7A	CIITA
			SAMD9		SAMHD1	CMPK2	CISH
			HSD11B1		SAMSN1	CORO1A	CLEC2D
			BTN3A2		SEPTIN4	CREM	CLEC4E
			IFI44L		SERPINB9	CSF1	CLEC5A
			IFIT5		SH2D1A	CSF1R	CLU
			UBA7		SHFL	CSF2	CMKLR1
			FAM46A		SLC15A3	CSF2RB	CNP
			RNF114		SOCS1	CSF3	CNR2
			ACE2		SOCS2	CSK	COL15A1
			PDLIM4		SOCS3	CTSB	COTL1
			BTN3A1		SP100	CTSC	CREB3L3
			LAMP3		SP110	CTSH	CREM
			CCL8		STAT1	CTSS	CRISPLD2
			CLEC2B		STAT4	CTSZ	CSF1
			RARRES3		TAP1	CX3CL1	CSF1R
			CEACAM1		TBX21	CXCL1	CSF2
			IL15RA		TDRD7	CXCL10	CSF2RB
			MXRA5		TGM2	CXCL11	CSF3
			SERPING1		THEMIS2	CXCL16	CST7
			TNS1		TLR3	CXCL17	CTLA4
			CPEB3		TNF	CXCL2	CTSB
			GBP1		TNFRSF10B	CXCL3	CTSC
			SLC2A3		TNFSF10	CXCL6	CTSS
			CASP7		TRIM14	CXCL9	CTSZ
			HLA-C		TRIM21	CXCR3	CX3CL1
			DENND1A		TRIM22	CXCR4	CXCL1
			SBNO2		UBA7	CYBA	CXCL10
			CLU		UBD	CYBB	CXCL11
			ACSL5		UBE2L6	CYLD	CXCL16
			OAS2		USP18	CYRIA	CXCL2
			IFI30		VCAM1	CYSLTR2	CXCL3
			TLR2		VEGFC	CYTIP	CXCL6
			CD74		XAF1	DAXX	CXCL9
			PSMB8		ZBP1	DDX58	CXCR3
			HLA-DRA		ZC3HAV1	DDX60	CXCR4
			APOL1			DDX60L	CXCR5
			GSDMD			DNASE1L3	CYBA
			CX3CL1			DOK1	CYBB
			CASP4			DPP4	CYLD
			EDNRA			DTX3L	CYP11B1
			IFITM1			DUSP5	CYP19A1
			SEC24A			EBI3	CYP27B1
			CXCL9			EIF2AK2	CYTIP
			RBM47			ENO1	DAXX
			SH3TC1			ERAP1	DCSTAMP
			CD40			ERAP2	DDX58
			HLA-DRB1			ESM1	DENND2D
			TRAFD1			ETV7	DENND4A
			NRG1			FAS	DNMT1
			VSNL1			FASLG	DOCK8
			DPYD			FBP1	DPP4
			LBH			FBXO5	DPYS
			CFH			FCER1G	DUSP10
			TAP1			FCER2	DUSP5
			PSMB10			FCGR1A	DUSP6
			PLOD2			FCGR1B	EBI3
			PLXDC1			FCGR2A	EFHD2
			HLA-G			FCGR2B	EHD1
			ACP2			FCGR3A/FCGR3B	EIF2AK2
			MR1			FCN1	ELK3
			NACAD			FGL2	ENG
			ERAP1			FKBP1A	ENPP2
			ISG20			FKBP5	EPHB2
			IL22RA1			FLT1	ESM1
			APOL3			FMNL2	ETS1
			GSDMB			FOXP3	ETV6
			OASL			FPR2	EXOC3L4
			LY96			FTH1	FAS
			MTMR11			FTL	FASLG
			GLDC			FZD2	FCAR
			CIITA			GADD45B	FCER1G
			CCL2			GART	FCER2
			BTN3A3			GBP1	FCGR2B
			NNMT			GBP2	FLT1
			CCL7			GBP3	FNBP1
			CXCL11			GBP4	FOSL1
			UBE2L6			GBP5	FOXF1
			STAT1			GBP7	FOXP3
			C21orf7			GCH1	FPR1
			TMEM62			GGT5	FPR2
			OGFR			GJA5	FSCN1
			TLR3			GLIPR2	FTH1
			TNFRSF14			GLUL	FUT4
			RTP4			GNA13	FUT7
			CYP1B1			GNA14	FZD5
			IFI44			GNAI2	G0S2
			SLC15A3			GNG2	GADD45B
			RIPK2			GPR19	GBP1
			CREM			GSDMD	GBP2
			RNF24			GZMB	GBP3
			HLA-DRB1			H2AC7	GBP4
			HLA-A			H2BC3	GCH1
			ISG15			H4C2	GCLM
			PARP8			H4C9	GFPT2
			MX2			HAS2	GNAI2
			IFIT3			HBEGF	GPR18
			CCDC68			HCAR2	GPR84
			IFIT2			HCAR3	GPR88
			PCLO			HCK	GPX1
			KLF4			HERC6	GSDMD
			IFI27			HIF1A	HAND1
			KCTD14			HLA-A	HAPLN1
			SLC44A4			HLA-B	HAS2
						HLA-C	HAS3
						HLA-DMA	HBEGF
						HLA-DMB	HCAR3
						HLA-DOA	HERC5
						HLA-DOB	HIF1A
						HLA-DQA1	HK3
						HLA-DQB1	HLA-A
						HLA-DRA	HLA-B
						HLA-DRB1	HLA-DRA
						HLA-DRB5	HLA-DRB4
						HLA-E	HLA-DRB5
						HLA-F	HLA-E
						HLA-G	HLA-F
						HP	HP
						HSPA5	HPRT1
						HSPA8	HSD11B1
						ICAM1	HSH2D
						IDO1	HSP90B1
						IDO2	HSPA5
						IFI16	HSPA8
						IFI27	ICAM1
						IFI30	ICAM2
						IFI35	ICOS
						IFI44	IDO1
						IFI44L	IFI16
						IFI6	IFI27
						IFIH1	IFI6
						IFIT1	IFIH1
						IFIT1B	IFIT1
						IFIT2	IFIT1B
						IFIT3	IFIT2
						IFIT5	IFIT3
						IFITM1	IFIT5
						IFITM2	IFITM1
						IFITM3	IFNAR2
						IFNB1	IFNB1
						IFNGR2	IFNE
						IGHM	IFNGR2
						IGLC1	IFNL1
						IKBKE	IFNL2
						IL10	IGFL1
						IL10RA	IGKC
						IL12A	IKBKE
						IL12B	IL10
						IL12RB1	IL10RA
						IL12RB2	IL12A
						IL13	IL12B
						IL13RA1	IL12RB1
						IL15	IL13
						IL15RA	IL15
						IL17A	IL15RA
						IL17RA	IL17A
						IL18BP	IL17C
						IL18R1	IL18BP
						IL18RAP	IL18R1
						IL1B	IL1B
						IL1RL1	IL1RL1
						IL1RN	IL1RN
						IL2	IL2
						IL21	IL20
						IL23A	IL21
						IL23R	IL21R
						IL25	IL22
						IL27	IL23A
						IL2RA	IL23R
						IL2RB	IL24
						IL31RA	IL25
						IL32	IL26
						IL3RA	IL27
						IL4	IL27RA
						IL4I1	IL2RA
						IL4R	IL3
						IL5	IL32
						IL6	IL36A
						IL6R	IL3RA
						IL7R	IL4
						IL9	IL4I1
						INHBA	IL4R
						INSRR	IL5
						IRAK2	IL6
						IRF1	IL6R
						IRF2	IL7R
						IRF4	IL9
						IRF5	INHBA
						IRF7	INPP5D
						IRF8	IRAK2
						IRF9	IRF1
						ISG15	IRF4
						ISG20	IRF5
						ITGA4	IRF7
						ITGA5	IRF8
						ITGAL	ISG15
						ITGAM	ITGA4
						ITGAX	ITGA5
						ITGB2	ITGAL
						ITGB3	ITGAM
						JAK2	ITGAX
						JAK3	ITGB2
						JUNB	ITGB3
						KARS1	ITGB6
						KLF1	ITGB7
						KLRC4-KLRK1/KLRK1	JUNB
						KLRG1	KARS1
						KMO	KCNJ2
						KNL1	KIF20A
						KRT17	KLRB1
						KYNU	KMO
						LAG3	KRT6B
						LAMP3	KYNU
						LAT2	L3MBTL3
						LCN2	LAMP3
						LCP2	LBP
						LDHA	LCN2
						LDLR	LDHA
						LGALS3BP	LDLR
						LGALS9	LGALS9
						LGALS9B	LGALS9B
						LIMK1	LIMK1
						LST1	LITAF
						LTA	LRG1
						LTB	LRRC8C
						LY6E	LTA
						LY75	LTB
						LY96	LY96
						LYN	LYN
						MARCHF1	MAP3K14
						MARCKSL1	MARCKSL1
						MCHR1	MCF2
						MEFV	MCL1
						MLKL	MEFV
						MMP1	MMP1
						MMP12	MMP12
						MMP13	MMP13
						MMP25	MMP9
						MMP9	MOB3C
						MNDA	MPO
						MRC1	MSC
						MSR1	MSR1
						MT1A	MT1A
						MT1E	MT1E
						MT1F	MT1F
						MT1G	MT1G
						MT1M	MT1M
						MT2A	MT2A
						MUC1	MUC1
						MUC4	MUC4
						MX1	MVP
						MX2	MX1
						MYD88	MYD88
						MYH7	MYH7
						NAMPT	MYL6
						NBN	MYO9B
						NCF2	NAMPT
						NCR3	NCF1
						NEURL3	NCF2
						NFE2L3	NEFH
						NFKB1	NFKB1
						NFKB2	NFKB2
						NFKBIA	NFKBIA
						NFKBIE	NFKBIE
						NLRC5	NINJ1
						NLRP3	NLRP3
						NMI	NME1
						NOD2	NNMT
						NR4A3	NOCT
						NTRK1	NOD2
						OAS1	NR1H3
						OAS2	NR1I2
						OAS3	NR4A3
						OASL	NRROS
						ODC1	OAS1
						OGFR	OAS2
						OPTN	OAS3
						OSM	OASL
						P2RY14	ODC1
						P2RY6	OLR1
						PANX1	OPTN
						PARP14	ORM1
						PARP9	OSM
						PARVG	OSMR
						PCSK1	P2RX2
						PDCD1	P2RX5
						PDCD1LG2	P2RY6
						PDE3B	PAK2
						PEA15	PANX1
						PHF11	PARP1
						PIGR	PARP14
						PIM2	PDCD1
						PKM	PDE4B
						PLA2G2A	PDIA4
						PLA2G7	PDPN
						PLAAT4	PGF
						PLAU	PI3
						PLAUR	PIGR
						PLEK	PIK3CD
						PLSCR1	PIK3CG
						PMAIP1	PIM2
						PML	PKM
						POMP	PLA1A
						PRAME	PLA2G2A
						PRF1	PLAAT4
						PRKCD	PLAU
						PRKCQ	PLAUR
						PRL	PLSCR1
						PSMA2	PMAIP1
						PSMA4	PML
						PSMA6	PRKCD
						PSMB10	PRL
						PSMB2	PROK2
						PSMB8	PRSS23
						PSMB9	PSMA2
						PSME1	PSMB10
						PSME2	PSMB8
						PTAFR	PSMB9
						PTGES	PSME1
						PTGS2	PSME2
						PTPN1	PTGER4
						PTPN6	PTGES
						PTX3	PTGS2
						RAB20	PTPN2
						RAB27A	PTPRC
						RAC2	PTX3
						RAP2B	RAB32
						RARRES1	RASGRF1
						RB1	RASSF5
						RBCK1	RB1
						RELB	RELB
						RFX5	RETN
						RGS1	RFLNA/ZNF664-RFLNA
						RIPK2	RFTN1
						RNF114	RFX5
						RSAD2	RGS1
						RTP4	RGS16
						RUNX2	RIPK2
						RUNX3	RIPK3
						S100A10	RNASE2
						S100A7	RND1
						S100A8	RND3
						S100A9	RRM2
						S1PR1	RUNX1
						S1PR3	RUNX2
						SAMD9	S100A10
						SAMHD1	S100A12
						SBNO2	S100A7
						SCG5	S100A7A
						SCIMP	S100A8
						SELE	S100A9
						SELL	S1PR1
						SELP	S1PR3
						SEPTIN4	SAA1
						SERPINA1	SAMD4A
						SERPINB9	SAMD9
						SERPINE1	SAT1
						SERPING1	SCO2
						SERPINH1	SELE
						SLAMF1	SELL
						SLC12A3	SELP
						SLC15A3	SELPLG
						SLC16A3	SERPINA3
						SLC1A3	SERPINB1
						SLC4A4	SERPINB9
						SLC8A1	SERPINE1
						SLFN12L	SERPINE2
						SLFN5	SIRPA
						SOCS1	SLAMF8
						SOCS2	SLC15A3
						SOCS3	SLC1A3
						SOD2	SLC20A1
						SP100	SLC39A8
						SP110	SLC43A2
						SPI1	SLC5A5
						ST6GAL1	SLC8A1
						STAT1	SLCO2B1
						STAT2	SOCS1
						STAT3	SOCS2
						STAT4	SOCS3
						STING1	SOD2
						STX11	SPHK1
						TAP1	SRA1
						TAP2	ST3GAL5
						TAPBP	ST6GAL1
						TAPBPL	ST8SIA4
						TBX21	STAT1
						TBXAS1	STAT3
						TCIRG1	STAT4
						TFRC	STAT5A
						TGFB1	STEAP4
						THBS1	SYNGR3
						THEMIS2	SYT11
						THY1	TAP1
						TICAM1	TAPBP
						TIMP1	TBX21
						TLR1	TBXAS1
						TLR2	TCIM
						TLR3	TDRD7
						TLR4	TFRC
						TLR6	TGFB1
						TLR7	TGM2
						TLR8	THBS1
						TLR9	THY1
						TMEM140	TICAM1
						TMEM171	TIMD4
						TNF	TIMP1
						TNFAIP2	TLR1
						TNFAIP6	TLR2
						TNFRSF10A	TLR3
						TNFRSF10B	TLR4
						TNFRSF11B	TLR6
						TNFRSF12A	TLR7
						TNFRSF14	TLR8
						TNFRSF1B	TLR9
						TNFSF10	TMEM176B
						TNFSF11	TNC
						TNFSF13	TNF
						TNFSF13B	TNFAIP2
						TNFSF15	TNFAIP3
						TPI1	TNFAIP6
						TRAF2	TNFAIP8
						TRAFD1	TNFRSF10A
						TREM1	TNFRSF10B
						TREM2	TNFRSF11B
						TREML2	TNFRSF1B
						TRIM21	TNFRSF4
						TRIM22	TNFRSF6B
						TSPAN33	TNFRSF8
						TXK	TNFRSF9
						TYMP	TNFSF10
						TYROBP	TNFSF11
						UBD	TNFSF13
						UBE2C	TNFSF13B
						UBE2D1	TNFSF14
						UBE2L6	TNFSF15
						UCP2	TNFSF8
						USP18	TNIP1
						VCAM1	TOX
						VEGFC	TRADD
						VRK2	TRAF1
						WARS1	TRAF2
						WDFY1	TRAF3
						XAF1	TRAFD1
						XCL1	TREM1
						ZFP36	TREM2
						ZYX	TRIM15
							TXN
							TYMP
							UBD
							UCP2
							VASH1
							VASP
							VCAM1
							VEGFC
							VMP1
							WNT1
							XDH
							ZC3H12A
							ZFP36
							ZNF267
							ZYX

### Sheet: Supplementary Table 2
Supplementary Table 2: Number of sex-stratified pseudobulk datasets per cell type for differential gene expression analysis of TST blister and BAL samples
CellType in TST dataset	Female_n	Male_n
atypical_CD8	20	9
CD4_T	22	9
CD8_T	21	9
gd_T_V1	12	7
gd_T_V2	7	6
keratinocytes_basal	9	0
keratinocytes_suprabasal	10	2
melanocytes	3	0
myeloid	19	9
neutrophils	1	4
NK	21	9
NKT	10	6
CellType in BAL dataset	Female_n	Male_n
0_AM_APOC2	9	8
1_AM_IFI27	9	8
2_Neutrophil_IFIT2_IL1RN	11	10
3_Neutrophil_CXCR4-high	11	10
4_CD4 T cell_Effector	11	9
5_CD8A T cell	11	9
6_CD4 T cell_Naive_Stem	11	8
7_gd T cell_NK_ILC	10	8
8_Treg_FOXP3	11	7
9_T cell_proliferating	10	8
10_AM	11	10
11_AM	10	10
12_Mo-derived AM_APOE	11	10
13_AM_FN1_CCL18	9	8
14_AM_Mito-high	11	10
15_Mo-derived AM_FPR3	11	10
16_AM_IFN-responsive	11	10
17_AM_stressed	11	10
18_Monocyte	11	10
19_cDC1_Monocyte	10	9
20_Migratory DC	2	0
21_AM_proliferating	7	7
22_B cell	10	5
23_Mast cell	4	3
24_pDC_Plasma cell	2	3
25_AM_RSRP1_NRAMP1	11	9
26_Mo-derived AM_TPP1	1	2

### Sheet: Supplementary Table 3
Supplementary Table 3: Differential abundance analysis in TST blisters
CellType	logFC	logCPM	F	PValue	FDR	FC_direction
keratinocytes_basal	-3.63223	14.6758	12.9871	0.0010606	0.0137878	up in female
melanocytes	-2.05349	12.7264	6.50354	0.0158068	0.102744	up in female
neutrophils	1.54867	13.499	5.12299	0.0305992	0.132596	up in male
keratinocytes_suprabasal	-1.5118	14.2206	3.12262	0.0868436	0.282242	up in female
gd_T_V1	0.749024	15.2235	2.31871	0.137709	0.358044	up in male
NK	-0.466535	16.8813	1.66626	0.205968	0.418942	up in female
CD8_T	0.385703	17.6541	1.52656	0.225584	0.418942	up in male
atypical_CD8	0.38117	16.3754	1.0532	0.312433	0.507704	up in male
myeloid	-0.264312	16.1064	0.513377	0.478855	0.690381	up in female
NKT	-0.512586	15.0057	0.383194	0.540324	0.690381	up in female
CD4_T	0.112195	18.2008	0.180053	0.674154	0.690381	up in male
Cluster	logFC	logCPM	F	PValue	FDR	FC_direction	Annotation
1.2	-2.73592	13.4313	13.1012	0.000557202	0.0384469	up in female	keratinocytes_basal
1.1	-2.05732	12.721	7.6544	0.00725644	0.193087	up in female	melanocytes
3.5.2	1.50821	13.4691	6.9482	0.0103476	0.193087	up in male	CD8_T
11	1.55414	13.4975	6.13668	0.0156852	0.193087	up in male	neutrophils
2.6.2	1.44637	12.6061	6.09721	0.0160096	0.193087	up in male	CD4_T
2.6.3	1.4356	12.7806	6.00561	0.0167901	0.193087	up in male	CD4_T
1.4.1	-1.98709	13.3365	5.72826	0.0198395	0.195561	up in female	keratinocytes_suprabasal
3.5.1	1.19931	13.6402	4.12351	0.0461331	0.397898	up in male	CD8_T
10	-1.27687	13.9359	3.7137	0.0580715	0.445215	up in female	NK
3.3	0.879242	13.8787	2.36875	0.128343	0.814425	up in male	CD8_T
1.4.2	-1.10927	13.1896	2.35084	0.129836	0.814425	up in female	keratinocytes_suprabasal
2.4.3	0.80417	13.0936	1.99851	0.161934	0.830382	up in male	CD4_T
8.3.3	0.879723	12.9661	1.90231	0.172258	0.830382	up in male	atypical_CD8
8.1	0.832809	13.1421	1.88633	0.174047	0.830382	up in male	gd_T_V1
8.6.1	0.705196	12.8936	1.61449	0.208115	0.830382	up in male	gd_T_V1
5.3.1	0.730886	13.7345	1.57862	0.213181	0.830382	up in male	CD8_T
3.2.3	-0.683636	13.3179	1.32842	0.25305	0.830382	up in female	CD4_T
3.1.2	0.728767	13.1613	1.25406	0.266701	0.830382	up in male	atypical_CD8
6.2.3	0.559263	12.8358	1.21995	0.273194	0.830382	up in male	CD4_T
3.1.1	0.68364	13.3848	1.19535	0.278041	0.830382	up in male	CD8_T
5.5	0.591931	13.453	1.16022	0.285159	0.830382	up in male	CD8_T
3.6.1	-0.621776	13.4604	1.15506	0.286224	0.830382	up in female	CD4_T
5.9	0.593591	12.8343	1.15293	0.286665	0.830382	up in male	CD8_T
6.1.1	-0.566695	13.8362	1.13296	0.290842	0.830382	up in female	CD4_T
3.2.1	-0.588923	13.2759	1.05848	0.307143	0.830382	up in female	CD4_T
3.6.3	-0.59638	13.7197	1.02182	0.315607	0.830382	up in female	CD4_T
5.8.2	-0.626506	13.1269	0.955887	0.331629	0.830382	up in female	CD8_T
4.2.1	-0.65364	13.2838	0.934866	0.336966	0.830382	up in female	NKT
8.3.2	0.560686	12.9146	0.811759	0.370724	0.856877	up in male	gd_T_V1
6.3.1	-0.476317	14.1234	0.734652	0.394336	0.856877	up in female	CD4_T
7.4.1	-0.48918	13.7031	0.716189	0.400312	0.856877	up in female	myeloid
2.4.1	0.467915	12.928	0.675758	0.413873	0.856877	up in male	CD4_T
4.2.2	-0.603118	13.9463	0.663677	0.418487	0.856877	up in female	NKT
3.6.2	-0.468982	13.7018	0.651814	0.422229	0.856877	up in female	CD4_T
8.6.2	0.414806	12.6526	0.54965	0.460968	0.884096	up in male	gd_T_V1
5.4.2	0.425479	13.3676	0.539009	0.465323	0.884096	up in male	gd_T_V2
5.2.2	0.432032	13.6113	0.502381	0.480835	0.884096	up in male	CD8_T
4.1	-0.372943	16.6944	0.488601	0.486893	0.884096	up in female	NK
6.3.2	-0.329135	13.2945	0.379331	0.539981	0.939873	up in female	CD4_T
2.4.2	0.365049	12.5357	0.356389	0.552466	0.939873	up in male	CD4_T
5.8.1	0.368355	13.2254	0.344314	0.559258	0.939873	up in male	CD8_T
3.2.2	-0.29532	13.5282	0.242174	0.624197	0.939873	up in female	CD4_T
2.2.3	0.281341	13.348	0.241046	0.625004	0.939873	up in male	CD4_T
8.5.3	0.286701	12.5572	0.221611	0.639295	0.939873	up in male	atypical_CD8
7.2.2	0.254786	12.9157	0.214652	0.644598	0.939873	up in male	myeloid
2.3	0.255453	15.1881	0.213058	0.645828	0.939873	up in male	CD4_T
7.1.2	-0.230011	13.2057	0.157494	0.692695	0.939873	up in female	myeloid
6.1.3	-0.198379	13.3344	0.148594	0.701064	0.939873	up in female	CD4_T
7.1.1	-0.226634	13.539	0.148098	0.701539	0.939873	up in female	myeloid
5.1.1	-0.219541	14.0847	0.12128	0.728707	0.939873	up in female	CD8_T
6.2.1	0.177415	12.5765	0.0992606	0.753666	0.939873	up in male	CD4_T
5.2.1	0.184773	13.5416	0.0953226	0.758444	0.939873	up in male	CD8_T
6.1.4	-0.154694	13.9561	0.0790195	0.779469	0.939873	up in female	CD4_T
3.1.3	0.181367	13.4141	0.0724889	0.788559	0.939873	up in male	CD8_T
6.1.2	-0.155012	13.1142	0.0690679	0.793479	0.939873	up in female	CD4_T
5.4.1	-0.15204	12.7208	0.0616603	0.804626	0.939873	up in female	gd_T_V2
5.7	0.135957	13.4759	0.0581713	0.810123	0.939873	up in male	CD8_T
3.8	-0.143131	13.3382	0.0537499	0.817346	0.939873	up in female	CD8_T
2.2.1	-0.118309	13.2069	0.0464039	0.830077	0.939873	up in female	CD4_T
2.1.2	0.121389	12.7677	0.0410373	0.84006	0.939873	up in male	CD4_T
7.4.2	-0.111149	13.6037	0.0387491	0.844523	0.939873	up in female	myeloid
2.1.3	0.0978543	12.4911	0.0275295	0.868703	0.940604	up in male	CD4_T
6.2.2	-0.0921806	13.348	0.0259694	0.872444	0.940604	up in female	CD4_T
2.2.2	0.0718497	13.217	0.0162805	0.898839	0.954153	up in male	CD4_T
3.4	0.0592935	14.4517	0.0108783	0.917234	0.958926	up in male	CD8_T
2.1.1	-0.0299645	13.1635	0.0026988	0.958718	0.978597	up in female	CD4_T
5.3.2	0.0258022	13.8491	0.00200494	0.964414	0.978597	up in male	CD8_T
5.1.2	0.00875472	13.8053	0.000205044	0.988616	0.988616	up in male	atypical_CD8

### Sheet: Supplementary Table 4
Supplementary Table 4: Differential abundance analysis in BAL samples
CellType	logFC	logCPM	F	PValue	FDR	FC_direction
22_B cell	-2.089	12.23	14.444	0.001	0.015	up in female
23_Mast cell	-1.003	11.205	2.428	0.129	0.921	up in female
19_cDC1_Monocyte	-0.604	12.456	1.98	0.169	0.921	up in female
7_gd T cell_NK_ILC	-0.876	14.01	1.908	0.178	0.921	up in female
9_T cell_proliferating	0.812	13.381	1.783	0.192	0.921	up in male
16_AM_IFN-responsive	0.417	15.033	1.165	0.289	0.951	up in male
17_AM_stressed	0.473	14.589	0.84	0.367	0.951	up in male
14_AM_Mito-high	0.516	15.013	0.64	0.43	0.951	up in male
8_Treg_FOXP3	-0.374	14.002	0.301	0.587	0.951	up in female
4_CD4 T cell_Effector	-0.339	16.172	0.294	0.592	0.951	up in female
6_CD4 T cell_Naive_Stem	-0.349	16.009	0.243	0.625	0.951	up in female
1_AM_IFI27	0.396	16.224	0.215	0.646	0.951	up in male
5_CD8A T cell	-0.3	15.873	0.207	0.653	0.951	up in female
0_AM_APOC2	0.346	15.857	0.175	0.679	0.951	up in male
15_Mo-derived AM_FPR3	-0.176	15.629	0.101	0.753	0.951	up in female
12_Mo-derived AM_APOE	-0.172	15.709	0.09	0.766	0.951	up in female
25_AM_RSRP1_NRAMP1	0.126	12.385	0.078	0.781	0.951	up in male
10_AM	0.159	15.313	0.072	0.79	0.951	up in male
11_AM	0.153	14.966	0.069	0.795	0.951	up in male
2_Neutrophil_IFIT2_IL1RN	-0.139	16.872	0.028	0.867	0.951	up in female
21_AM_proliferating	0.11	12.997	0.023	0.881	0.951	up in male
3_Neutrophil_CXCR4-high	0.135	17.264	0.02	0.888	0.951	up in male
13_AM_FN1_CCL18	-0.066	14.999	0.007	0.932	0.951	up in female
18_Monocyte	0.029	14.134	0.004	0.951	0.951	up in male

### Sheet: Supplementary Table 5
Supplementary Table 5: Accession details of datasets used for analysis
TB state	Biological sample	Transcriptional data	Database	Accession number	Dataset URL	Reference
Active TB	Blood	Bulk RNA sequencing	Array Express	E-MTAB-8290	https://www.ebi.ac.uk/biostudies/arrayexpress/studies/E-MTAB-8290	Turner CT, Gupta RK, Tsaliki E, et al. Blood transcriptional biomarkers for active pulmonary tuberculosis in a high-burden setting: a prospective, observational, diagnostic accuracy study. Lancet Respir Med. 2020 Apr 1;8(4):407–19
	Bronchoalveolar lavage	Single cell RNA sequencing	Gene Expression Omnibus	GSE326212	https://www.ncbi.nlm.nih.gov/geo/query/acc.cgi?acc=GSE326212	Branchett WJ, Kim JW, Shields J, et al. Airway immune signatures of protection and disease progression in recent human tuberculosis household contacts. Nature Immunology 2026. 2026 Jun 24;1–13
Subclinical TB	Blood	Bulk RNA sequencing	Gene Expression Omnibus	GSE79362	https://www.ncbi.nlm.nih.gov/geo/query/acc.cgi?acc=GSE79362	Zak DE, Penn-Nicholson A, Scriba TJ, et al. A blood RNA signature for tuberculosis disease risk: a prospective cohort study. The Lancet. 2016 Jun 4;387(10035):2312–22.
	Blood	Bulk RNA sequencing	Gene Expression Omnibus	GSE94438	https://www.ncbi.nlm.nih.gov/geo/query/acc.cgi?acc=GSE94438	Suliman S, Thompson EG, Sutherland J, et al. Four-Gene Pan-African Blood Signature Predicts Progression to Tuberculosis. Am J Respir Crit Care Med. 2018 May 1;197(9):1198.
	Blood	Bulk RNA sequencing	Array Express	E-MTAB-6845	https://www.ebi.ac.uk/biostudies/ArrayExpress/studies/E-MTAB-6845	Roe J, Venturini C, Gupta RK, et al. Blood Transcriptomic Stratification of Short-term Risk in Contacts of Tuberculosis. Clin Infect Dis. 2020 Mar 1;70(5):731–7.
	Blood	Bulk RNA sequencing	Gene Expression Omnibus	GSE107995	https://www.ncbi.nlm.nih.gov/geo/query/acc.cgi?acc=GSE107995	Singhania A, Verma R, Graham CM, et al. A modular transcriptional signature identifies phenotypic heterogeneity of human tuberculosis infection. Nature Communications 2018 9:1. 2018 Jun 19;9(1):1–17.
	Blood	qPCR	Zivahub	NA	https://doi.org/10.25375/uct.13573337	Scriba TJ, Fiore-Gartland A, Penn-Nicholson A, et al. Biomarker-guided tuberculosis preventive therapy (CORTIS): a randomised controlled trial. Lancet Infect Dis. 2021 Mar 1;21(3):354–65.
	Blood	qPCR	Zivahub	NA	https://doi.org/10.25375/uct.14176484	Mendelsohn SC, Fiore-Gartland A, Penn-Nicholson A, et al. Validation of a host blood transcriptomic biomarker for pulmonary tuberculosis in people living with HIV: a prospective diagnostic and prognostic accuracy study. Lancet Glob Health. 2021 Jun 1;9(6):e841–53.
Latent TB	Tuberculin skin test biopsies	Bulk RNA sequencing	Array Express	E-MTAB-14687	https://www.ebi.ac.uk/biostudies/ArrayExpress/studies/E-MTAB-14687	Turner CT, Tiffeau-Mayer A, Rosenheim J, et al. Evolution of the tuberculin skin test reveals generalisable Mtb-reactive T cell metaclones. Nat Commun. 2026 Jan 21;17(1):1900.
	Tuberculin skin test blisters	Single cell RNA sequencing	Array Express	E-MTAB-14246	https://www.ebi.ac.uk/biostudies/arrayexpress/studies/E-MTAB-14246	Turner CT, Rosenheim J, Thakker C, et al. Single-cell transcriptome and T cell receptor profiling of the tuberculin skin test. bioRxiv. 2024 Jun 29;2024.06.25.600676.
